# Help-seeking needs related to suicide prevention for individuals in contact with mental health services: A rapid scoping review

**DOI:** 10.1101/2024.07.11.24310222

**Authors:** Hwayeon Danielle Shin, Jessica Kemp, Samantha Groves, Laura Bennett-Poynter, Charlotte Pape, Karen Lascelles, Gillian Strudwick

## Abstract

**Introduction:** Prior mental health care utilization presents an important window of opportunity for providing suicide prevention interventions. To date, no reviews have consolidated the help-seeking needs of individuals in contact with mental health services. This warrants further attention given this group may have different needs for interventions compared to the general population who have not sought help previously.

**Aim:** The purpose of this rapid scoping review was to summarize the available literature on help-seeking needs related to suicide prevention among individuals in contact with mental health services from healthcare settings.

**Method:** Cochrane rapid review and Joanna Briggs Institute scoping review methodologies were adapted, and databases, including MEDLINE, Scopus, CINAHL, PsycInfo, and EMBASE, were searched.

**Results:** A total of 42 primary studies were included in analysis. Reported barriers and facilitators to help-seeking behaviors identified within studies were mapped onto the socio-ecological model. Barriers and facilitators identified included knowledge and attitudes toward healthcare utilization, family and peer support, interactions with healthcare professionals, provision of holistic care, and the creation of a supportive atmosphere and safe space to promote open discussions of suicide-related concerns.

**Discussion:** The findings of this review offer valuable insights into areas for improvement in addressing help-seeking needs for individuals who are in contact with health services related to suicide prevention.

**Implication for Research:** The findings serve as a foundation for shaping mental health initiatives informing approaches and care delivery tailored towards individuals who are in contact with health services. The reported barriers and facilitators offer insights to inform the development of mental health support tools to enhance care and considerations for evaluations.

**Accessible Summary:** *What is known on the subject:*

- When individuals contact healthcare services while experiencing suicidal thoughts or behaviors, it is an important opportunity to offer them help and interventions to prevent suicide; however, this does not necessarily mean that their needs are always met.
- Previous research has identified abundant evidence on help-seeking barriers and facilitators for mental health support; however, we do not have a consolidated understanding of the help-seeking needs, including unmet needs, for individuals in contact with mental health services, which may differ from individuals who have not sought care recently.

*What the paper adds to existing knowledge:*

- This review consolidated the reasons why health service users might seek or avoid help when experiencing thoughts of suicide, organizing them as barriers and facilitators within the adapted socio-ecological model.

*What are the implications for research:*

- The findings from the review can form the basis for shaping mental health initiatives related to approaches and care delivery.
- The identified barriers and facilitators can provide valuable insights for designing mental health support tools and considerations for evaluations.
