## Supplementary File 1 for "Help-seeking needs related to suicide prevention for individuals in contact with mental health services: A rapid scoping review"

### Sheet: Search Strategy
Medline	Scopus	PsycINFO	Embase	CINAHL
Concept 1: Suicide	Concept 1:	Concept 1:	Concept 1: Suicide	Concept 1:
Headings:	Headings:	Headings:	Headings:	Headings:
exp Suicide/ or exp Suicide, Attempted/ or exp Suicide, Completed/ or exp Suicidal Ideation/	N/A	suicide/ or attempted suicide/ or suicidal behavior/ or suicidal ideation/ or suicidality/	suicidal ideation/ or suicide/ or suicidal behavior/ or suicide attempt/	(MH "Suicide") OR (MH "Suicide, Attempted") OR (MH "Suicidal Ideation")
Keywords & phrases:	Keywords & phrases:	Keywords & phrases:	Keywords & phrases:	Keywords & phrases:
(suicid*).ti,ab,kf.	TITLE-ABS-KEY (suicid*)	(suicid*).ti,ab,hw,id.	(suicid*).ti,ab,kf.	TI (suicid*) OR AB (suicid*)
Concept 2: Psychiatric Population - receiving mental health/psychiatric care, mental health service users	Concept 2:	Concept 2:	Concept 2: Psychiatric Population - receiving mental health/psychiatric care, mental health service users	Concept 2: Psychiatric Population - receiving mental health/psychiatric care, mental health service users
Headings:	Headings:	Headings:	Headings:	Headings:
mental health services/ or counseling/ or emergency services, psychiatric/ or social work, psychiatric/ or psychiatry/ or inpatients/ or outpatients/	N/A	emergency services/ or crisis intervention services/ or mental health services/ counseling/ or Psychiatry/ or Clinical Psychiatry/ or Psychiatric Hospitals/ or Psychiatric Hospitalization/ or Psychiatric Patients/ or Cognitive Behavior Therapy/ or Dialectical Behavior Therapy/	mental health services/ or counseling/ or emergency services, psychiatric/ or social work, psychiatric/ or psychiatry/ or inpatients/ or outpatients/	(MH "Mental Health Services") OR (MH "Hospitals, Psychiatric") OR (MH "Counseling") OR (MH"Emergency Services, Psychiatric") OR (MH "Psychiatric Service") OR (MH "Social Work, Psychiatric") OR (MH "Psychiatry") OR (MH "Psychiatric Units") OR (MH "Psychiatric Patients") OR (MH "Inpatients") OR (MH "Outpatients")
Keywords & phrases:	Keywords & phrases:	Keywords & phrases:	Keywords & phrases:	Keywords & phrases:
(mental adj1 healthcare) or (psychiatr*) or (mental health service*) or (psychiatric adj1 patient*) or (mental health adj1 patient*) or (psychiatric adj1 inpatient*) or (psychiatric adj1 outpatient*) or (mental health adj1 inpatient*) or (mental health adj1 outpatient*) or (mental health adj1 client*) or (psychiatr* adj1 client*).ti,ab,kf.	TITLE-ABS-KEY (mental W/1 healthcare) or (psychiatr*) or (mental health service*) or (psychiatric W/1 patient*) or (mental health W/1 patient*) or (psychiatric W/1 inpatient*) or (psychiatric W/1 outpatient*) or (mental health W/1 inpatient*) or (mental health W/1 outpatient*) or (mental health W/1 client*) or (psychiatr* W/1 client*)	(mental adj1 healthcare) or (psychiatr*) or (mental health service*) or (psychiatric adj1 patient*) or (mental health adj1 patient*) or (psychiatric adj1 inpatient*) or (psychiatric adj1 outpatient*) or (mental health adj1 inpatient*) or (mental health adj1 outpatient*) or (mental health adj1 client*) or (psychiatr* adj1 client*).ti,ab,hw,id.	(mental adj1 healthcare) or (psychiatr*) or (mental health service*) or (psychiatric adj1 patient*) or (mental health adj1 patient*) or (psychiatric adj1 inpatient*) or (psychiatric adj1 outpatient*) or (mental health adj1 inpatient*) or (mental health adj1 outpatient*) or (mental health adj1 client*) or (psychiatr* adj1 client*).ti,ab,kf.	TI (psychiatric) N1 (client*) OR AB (psychiatric) N1 (client*) OR TI (mental health) N1 (client*) OR AB (mental health) N1 (client*) OR TI (mental health) N1 (inpatient*) OR AB (mental health) N1 (inpatient*) OR TI (mental health) N1 (outpatient*) OR AB (mental health) N1 (outpatient*) OR TI (psychiatric) N1 (outpatient*) OR AB (psychiatric) N1 (outpatient*) OR TI (psychiatric) N1 (inpatient*) OR…
("emergency department" or "emergency departments" or "emergency service" or "emergency services" or "emergency room" or "emergency rooms" or "accident and emergency" or "accident & emergency" or "a&e" or "ED" or "Eds" or "Ers" or "ER").ti,ab,kf.	TITLE-ABS-KEY ("emergency department" or "emergency departments" or "emergency service" or "emergency services" or "emergency room" or "emergency rooms" or "accident and emergency" or "accident & emergency" or "a&e" or "ED" or "Eds" or "Ers" or "ER")	("emergency department" or "emergency departments" or "emergency service" or "emergency services" or "emergency room" or "emergency rooms" or "accident and emergency" or "accident & emergency" or "a&e" or "ED" or "Eds" or "Ers" or "ER").ti,ab,hw,id.	("emergency department" or "emergency departments" or "emergency service" or "emergency services" or "emergency room" or "emergency rooms" or "accident and emergency" or "accident & emergency" or "a&e" or "ED" or "Eds" or "Ers" or "ER").ti,ab,kf.	TI (emergency department*) OR AB (emergency department*) OR TI (emergency service*) OR AB (emergency service*) OR TI (emergency room*) OR AB (emergency room*) or TI (accident and emergency) OR AB (accident and emergency) OR TI (accident & emergency) OR AB (accident & emergency) OR TI (a&e) OR AB (a&e)
(“psychiatric intervention" or "psychological intervention" or "mental health intervention" or "mental health therap*" or "cognitive behavioural therapy" or "cognitive behavioral therapy" or "CBT" or "dialectical behaviour therapy" or "dialectical behavior therapy" or "DBT").ti,ab,kf.	TITLE-ABS-KEY (“psychiatric intervention" or "psychological intervention" or "mental health intervention" or "mental health therap*" or "cognitive behavioural therapy" or "cognitive behavioral therapy" or "CBT" or "dialectical behaviour therapy" or "dialectical behavior therapy" or "DBT")	(“psychiatric intervention" or "psychological intervention" or "mental health intervention" or "mental health therap*" or "cognitive behavioural therapy" or "cognitive behavioral therapy" or "CBT" or "dialectical behaviour therapy" or "dialectical behavior therapy" or "DBT").ti,ab,hw,id.	(“psychiatric intervention" or "psychological intervention" or "mental health intervention" or "mental health therap*" or "cognitive behavioural therapy" or "cognitive behavioral therapy" or "CBT" or "dialectical behaviour therapy" or "dialectical behavior therapy" or "DBT").ti,ab,kf.	TI (psychiatric intervention) OR AB (psychiatric intervention) OR TI (mental health intervention) OR AB (mental health intervention) OR TI (mental health therap*) OR AB (mental health therap*) OR TI (cognitive behavioural therapy) OR AB (cognitive behavioural therapy) OR TI (cognitive behavioral therapy) OR AB (cognitive behavioral therapy) OR TI (CBT) OR AB (CBT) OR TI (dialectical behaviour the…
Concept 3: Needs and/or help-seeking during crisis or suicidal behaviour	Concept 3:	Concept 3:	Concept 3: Needs and/or help-seeking during crisis or suicidal behaviour	Concept 3: Needs and/or help-seeking during crisis or suicidal behaviour
Headings:	Headings:	Headings:	Headings:	Headings:
Help-Seeking Behavior/ or Needs Assessment/	N/A	Help-Seeking Behavior/ or Needs Assessment/ or Healthcare Seeking Behavior/	Help-Seeking Behavior/ or Needs Assessment/	(MH "Help Seeking Behavior") OR (MH "Needs Assessment")
Keywords & phrases:	Keywords & phrases:	Keywords & phrases:	Keywords & phrases:	Keywords & phrases:
(help-seeking adj1 behavio?r*) or (help-seeking adj1 need*).ti,ab,kf.	TITLE-ABS-KEY (help-seeking W/1 need*) or (help-seeking W/1 behavio?r*)	(help-seeking adj1 behavio?r*) or (help-seeking adj1 need*).ti,ab,hw,id.	(help-seeking adj1 behavio?r*) or (help-seeking adj1 need*).ti,ab,kf.	(TI (help-seeking) N1 (need*) OR AB (help-seeking) N1 (need*)) OR (TI (help-seeking) N1 (behavio?rs) OR AB (help-seeking) N1 (behavio?rs))
(patient* adj1 need*) or (client* adj1 need*) or (healthcare adj1 need*).ti,ab,kf.	TITLE-ABS-KEY (patient* W/1 need*) or (client* W/1 need*) or (healthcare W/1 need*)	(patient* adj1 need*) or (client* adj1 need*) or (healthcare adj1 need*).ti,ab,hw,id.	(patient* adj1 need*) or (client* adj1 need*) or (healthcare adj1 need*).ti,ab,kf.	TI (patient*) N1 (need*) OR AB (patient*) N1 (need*) OR TI (client*) N1 (need*) OR AB (client*) N1 (need*) OR TI (healthcare) N1 (need*) OR AB (healthcare) N1 (need*)
